# Cardiovascular-kidney-metabolic disease burden in children and adults following heart transplantation

**DOI:** 10.1101/2025.02.21.25322699

**Authors:** Shi Huang, Eric Farber-Eger, Jaclyn Tamaroff, Nelson Chow, Hasan K. Siddiqi, D. Marshall Brinkley, Jonathan N. Menachem, Aniket S. Rali, JoAnn Lindenfeld, Henry Ooi, Lynn Punnoose, Stacy Tsai, Dawn Pedrotty, Sandip Zalawadiya, Suzanne Sacks, Mark Wigger, Aaron M. Williams, Swaroop Bommareddi, Brian Lima, Duc Nguyen, Ashish S. Shah, John M. Trahanas, David W. Bearl, Quinn S. Wells, Kelly H. Schlendorf, Kaushik Amancherla

## Abstract

**Background:** Heart transplantation (HT) is the definitive therapy for end-stage heart failure. However, with improving post-HT survival in the modern era, recipients are increasingly cumulatively exposed to unique risk factors for cardiovascular-kidney-metabolic (CKM) dysfunction. An expanded understanding of the incidence and prevalence of CKM dysfunction post-HT may inform screening and therapeutic strategies to mitigate adverse events.

**Objectives:** The aim of this study was to characterize the incidence and prevalence of CKM risk factors in adult and pediatric HT recipients at a high-volume heart transplant center.

**Methods:** We conducted a single-center retrospective observational study in adults and children who underwent HT between 1/1/2015 and 6/30/2024. Longitudinal clinical and laboratory data were extracted from the electronic health record. Incidence rates (IRs) of type 2 diabetes mellitus (DM2), overweight or obesity, hypertension, chronic kidney disease (CKD), and dyslipidemia were calculated. We constructed longitudinal predictive models of CKM dysfunction and evaluated the impact of SGLT2 inhibitors (SGLT2i) and GLP1 receptor agonists (GLP1ra) on CKD and body mass index (BMI), respectively.

**Results:** During the study period, 860 adults and 84 children underwent HT. Among adults, the IR (reported as cases per 100 person-years) of DM2, overweight or obesity, dyslipidemia, and CKD were 28.6, 77.3, 139.1, and 69.7 respectively. Among children, the IR of DM2, overweight or obesity, dyslipidemia, and CKD were 2.8, 26.9, 5.5, and 3.6, respectively. Within 12 months post-HT, 99% of adults developed stage 1 or 2 hypertension and 22.1% of all adults developed HbA1c ≥6.5%, regardless of pre-existing diagnosis of DM2. Similarly, 37.5% of adults developed moderate-severe hypertriglyceridemia and 31.1% manifested worsened LDL-C control. Among adults with an eGFR ≥45 mL/min/1.73 m^2^ pre-HT, 86.2% demonstrated worsening renal function (eGFR <45 mL/min/1.73 m^2^) within 12-months post-HT. In adults initiated on SGLT2i post-HT (N = 242), there was a non-linear improvement in eGFR during the ensuing 12 months while for individuals initiated on GLP1ra (N = 168), there was a predominantly linear reduction in BMI.

**Conclusions:** A significant proportion of HT recipients experience new-onset or worsening CKM dysfunction following HT. Our results indicate that SGLT2i and GLP1ra may mitigate the burden of CKM disease.
