## Supplemental Tables for "Cardiovascular-kidney-metabolic disease burden in children and adults following heart transplantation"

### Sheet: Contents
Contents of Supplemental Tables
ST01	Supplemental Table 1: HbA1c values over time
ST02	Supplemental Table 2: BMI values over time. For pediatric HT recipients, BMI z-scores are shown.
ST03	Supplemental Table 3: Triglyceride values over time
ST04	Supplemental Table 4: Cholesterol values over time
ST05	Supplemental Table 5: LDL-C values over time
ST06	Supplemental Table 6: HDL values over time
ST07	Supplemental Table 7: eGFR values over time
ST08	Supplemental Table 8: Systolic BP values over time
ST09	Supplemental Table 9: Diastolic BP values over time

### Sheet: ST01
Supplemental Table 1: HbA1c values over time
ADULT
month N a1c.mean sd se ci
1 0 700 5.872408 0.8651211 0.0326985 0.06419905
2 3 155 6.354409 1.3359553 0.1073065 0.21198274
3 6 147 6.375737 1.5618371 0.1288181 0.25458919
4 9 118 6.469492 1.8121743 0.1668242 0.33038653
5 12 175 6.471429 1.5603605 0.1179522 0.23280119
6 15 83 6.896506 1.9774586 0.2170543 0.43179011
7 18 75 6.962667 1.8775540 0.2168013 0.43198594
8 21 74 6.568919 1.5070543 0.1751915 0.34915615
9 24 131 6.624046 1.4636670 0.1278812 0.25299763
10 27 43 6.684884 1.2271985 0.1871460 0.37767594
11 30 52 7.463462 2.0345813 0.2821457 0.56643105
12 33 33 7.206061 2.1739494 0.3784360 0.77084893
13 36 62 7.005645 1.9602631 0.2489537 0.49781362
PEDIATRIC
month N a1c.mean sd se ci
1 0 14 5.707143 0.4937522 0.1319608 0.2850840
2 3 3 5.400000 0.9165151 0.5291503 2.2767498
3 6 6 6.350000 1.6884905 0.6893233 1.7719621
4 9 3 5.300000 0.3605551 0.2081666 0.8956686
5 12 7 5.371429 0.6993194 0.2643179 0.6467626
6 15 2 5.750000 0.3535534 0.2500000 3.1765512
7 18 2 6.250000 1.4849242 1.0500000 13.3415150
8 21 3 6.133333 0.9073772 0.5238745 2.2540499
9 24 7 6.557143 2.0500871 0.7748601 1.8960143
10 27 3 7.566667 3.5851546 2.0698900 8.9060177
11 30 2 5.975000 0.1060660 0.0750000 0.9529654
12 33 1 5.100000 NA NA NaN
13 36 11 5.659091 0.6506989 0.1961931 0.4371455

### Sheet: ST02
Supplemental Table 2: BMI values over time. For pediatric HT recipients, BMI z-scores are shown.
ADULTS
month N bmi.mean sd se ci
1 0 826 29.16930 5.041770 0.1754256 0.3443331
2 3 727 28.01170 4.904492 0.1818975 0.3571080
3 6 660 28.67737 5.021983 0.1954804 0.3838396
4 9 619 28.93038 5.189163 0.2085701 0.4095920
5 12 576 28.72417 4.883880 0.2034950 0.3996841
6 15 488 29.61076 5.005833 0.2266034 0.4452411
7 18 428 29.76291 4.980536 0.2407433 0.4731894
8 21 406 30.24008 5.245567 0.2603331 0.5117730
9 24 418 29.97027 5.318422 0.2601325 0.5113344
10 27 274 30.51606 5.136190 0.3102886 0.6108626
11 30 321 30.17001 5.341775 0.2981488 0.5865795
12 33 226 30.31834 5.088003 0.3384489 0.6669351
13 36 286 29.93874 5.272499 0.3117694 0.6136627
PEDIATRIC
month N bmiz.mean sd se ci
1 0 74 0.41044253 1.357120 0.1577620 0.3144192
2 3 72 0.22575911 1.529768 0.1802849 0.3594779
3 6 71 0.14227833 1.406456 0.1669156 0.3329027
4 9 67 0.12424075 1.477543 0.1805106 0.3604011
5 12 60 0.12788532 1.403778 0.1812269 0.3626343
6 15 55 0.21012479 1.337736 0.1803803 0.3616407
7 18 52 0.27877793 1.356578 0.1881235 0.3776736
8 21 54 0.32461924 1.287906 0.1752618 0.3515306
9 24 50 0.17530813 1.329688 0.1880463 0.3778933
10 27 38 0.34637775 1.220219 0.1979456 0.4010758
11 30 30 0.16465187 1.135511 0.2073150 0.4240067
12 33 32 0.08822064 1.302887 0.2303200 0.4697408
13 36 38 0.28644453 1.466524 0.2379016 0.4820344

### Sheet: ST03
Supplemental Table 3: Triglyceride values over time
ADULT
month N trig.mean sd se ci
1 0 448 129.6391 84.03306 3.970189 7.802554
2 3 466 155.8883 84.50185 3.914473 7.692247
3 6 308 168.9168 125.38815 7.144653 14.058685
4 9 277 172.2307 152.11841 9.139909 17.992792
5 12 520 151.5992 106.65026 4.676923 9.188027
6 15 205 176.6459 119.00134 8.311414 16.387290
7 18 161 180.7849 133.00305 10.482109 20.701133
8 21 137 192.8345 134.94747 11.529341 22.799972
9 24 339 165.4754 119.51044 6.490916 12.767679
10 27 106 169.7748 101.77087 9.884861 19.599853
11 30 130 170.2323 93.36109 8.188309 16.200770
12 33 60 188.0833 161.24022 20.816023 41.652765
13 36 220 146.6659 87.13501 5.874641 11.578068
PEDIATRIC
month N trig.mean sd se ci
1 0 31 144.5691 86.91022 15.60954 31.87892
2 3 10 176.6962 109.82631 34.73013 78.56501
3 6 7 109.8571 39.38455 14.88596 36.42463
4 9 3 173.8704 89.23312 51.51877 221.66737
5 12 39 129.8462 115.19698 18.44628 37.34254
6 15 8 380.7500 450.00944 159.10236 376.21731
7 18 3 195.0000 109.13753 63.01058 271.11265
8 21 3 201.0000 103.11644 59.53430 256.15543
9 24 28 151.1964 125.46464 23.71059 48.65011
10 27 5 102.0000 70.00000 31.30495 86.91648
11 30 4 170.2500 142.74774 71.37387 227.14351
12 33 4 491.8750 294.43289 147.21645 468.50844
13 36 31 118.2043 75.48914 13.55825 27.68964

### Sheet: ST04
Supplemental Table 4: Cholesterol values over time
ADULT
month N chol.mean sd se ci
1 0 430 135.7120 41.30958 1.992125 3.915539
2 3 462 164.2031 41.53505 1.932385 3.797375
3 6 306 157.0562 37.92508 2.168033 4.266195
4 9 274 152.4766 37.71326 2.278342 4.485352
5 12 519 148.0946 35.89235 1.575499 3.095154
6 15 204 151.7312 38.22404 2.676218 5.276749
7 18 159 151.3438 38.60093 3.061253 6.046256
8 21 136 150.3799 36.84512 3.159443 6.248406
9 24 338 146.6746 35.36125 1.923398 3.783379
10 27 106 146.8396 37.78256 3.669766 7.276469
11 30 129 147.5581 37.74584 3.323336 6.575788
12 33 60 153.4667 58.15656 7.507979 15.023432
13 36 220 145.4250 37.51356 2.529164 4.984616
PEDIATRIC
month N chol.mean sd se ci
1 0 13 112.9872 40.50620 11.234398 24.47765
2 3 8 154.6875 31.54242 11.151929 26.37012
3 6 4 142.5000 44.30576 22.152878 70.50034
4 9 1 132.0000 NA NA NaN
5 12 39 133.8205 37.85629 6.061857 12.27159
6 15 7 148.5714 25.78021 9.744002 23.84271
7 18 3 149.3333 31.37409 18.113838 77.93755
8 21 3 139.3333 23.86071 13.775986 59.27328
9 24 28 140.0536 33.80838 6.389182 13.10952
10 27 4 156.7500 15.81929 7.909646 25.17202
11 30 4 129.5000 34.08323 17.041616 54.23403
12 33 4 177.1250 33.94205 16.971023 54.00937
13 36 30 136.8833 27.60425 5.039823 10.30760

### Sheet: ST05
Supplemental Table 5: LDL-C values over time
ADULT
month N ldl.mean sd se ci
1 0 427 70.52810 30.98980 1.499701 2.947735
2 3 461 81.38811 30.69754 1.429727 2.809606
3 6 307 77.73303 31.12656 1.776487 3.495676
4 9 274 73.96888 29.18060 1.762864 3.470536
5 12 519 73.12460 28.00033 1.229078 2.414590
6 15 203 72.38280 31.77401 2.230098 4.397257
7 18 159 71.31027 29.29819 2.323498 4.589122
8 21 136 68.64338 27.04262 2.318886 4.586042
9 24 338 69.10725 26.12213 1.420857 2.794865
10 27 104 67.24179 28.15697 2.761018 5.475828
11 30 127 71.76509 31.37301 2.783905 5.509266
12 33 58 75.44828 38.86591 5.103344 10.219269
13 36 219 71.59056 33.28306 2.249060 4.432686
PEDIATRIC
month N ldl.mean sd se ci
1 0 13 69.93590 60.356562 16.739898 36.473105
2 3 8 79.50000 21.738708 7.685794 18.174015
3 6 4 76.00000 39.539010 19.769505 62.915389
4 9 1 68.00000 NA NA NaN
5 12 39 67.74359 26.096701 4.178817 8.459572
6 15 7 63.28571 31.155333 11.775609 28.813877
7 18 3 74.66667 31.785741 18.351506 78.960158
8 21 3 53.66667 29.687259 17.139947 73.747239
9 24 28 69.69643 32.644647 6.169258 12.658272
10 27 4 80.00000 12.987173 6.493587 20.665491
11 30 4 59.00000 20.992062 10.496031 33.403055
12 33 4 56.56250 9.056248 4.528124 14.410511
13 36 30 73.53333 23.968346 4.376001 8.949927

### Sheet: ST06
Supplemental Table 6: HDL values over time
ADULT
month N hdl.mean sd se ci
1 0 424 39.94870 13.85079 0.6726540 1.322161
2 3 462 51.19408 16.45251 0.7654402 1.504184
3 6 307 46.27891 14.32432 0.8175322 1.608696
4 9 274 44.16880 14.09329 0.8514070 1.676158
5 12 518 44.45721 15.23494 0.6693848 1.315049
6 15 203 43.32471 13.57149 0.9525318 1.878181
7 18 159 43.69287 13.28695 1.0537238 2.081202
8 21 136 42.93015 15.15258 1.2993229 2.569661
9 24 339 43.85497 12.26666 0.6662335 1.310486
10 27 105 44.93095 16.55928 1.6160202 3.204629
11 30 129 43.47674 13.63272 1.2002939 2.374987
12 33 60 43.27500 15.31904 1.9776800 3.957329
13 36 220 44.99545 12.92770 0.8715857 1.717769
PEDIATRIC
month N hdl.mean sd se ci
1 0 13 25.82051 15.279868 4.237873 9.233532
2 3 8 47.93750 8.108362 2.866739 6.778760
3 6 4 43.50000 8.266398 4.133199 13.153684
4 9 1 44.00000 NA NA NaN
5 12 39 40.30769 13.129224 2.102358 4.256002
6 15 7 34.00000 9.609024 3.631870 8.886865
7 18 3 35.66667 2.081666 1.201850 5.171145
8 21 3 45.66667 11.015141 6.359595 27.363127
9 24 28 40.60714 13.606478 2.571383 5.276041
10 27 4 53.50000 20.041623 10.020812 31.890695
11 30 4 36.25000 5.057997 2.528998 8.048402
12 33 4 35.62500 6.700435 3.350218 10.661888
13 36 30 40.43889 10.006749 1.826974 3.736581

### Sheet: ST07
Supplemental Table 7: eGFR values over time
ADULT
month N egfr.mean sd se ci
1 0 767 52.26066 26.04923 0.9405832 1.846427
2 3 710 49.35917 29.22818 1.0969140 2.153588
3 6 666 46.72127 28.17056 1.0915870 2.143372
4 9 623 45.32614 28.32493 1.1348146 2.228532
5 12 582 47.47033 28.93693 1.1994745 2.355834
6 15 461 48.55302 28.73818 1.3384705 2.630274
7 18 392 48.93058 28.11248 1.4198948 2.791584
8 21 363 48.71491 28.11490 1.4756497 2.901922
9 24 383 49.28109 29.10603 1.4872489 2.924219
10 27 209 45.79085 27.46028 1.8994674 3.744676
11 30 259 47.00490 28.42044 1.7659601 3.477531
12 33 180 48.66275 29.39748 2.1911590 4.323826
13 36 244 48.34488 27.81299 1.7805445 3.507271
PEDIATRIC
month N egfr.mean sd se ci
1 0 73 87.04210 20.46805 2.395604 4.775549
2 3 73 79.92372 23.88551 2.795588 5.572902
3 6 71 81.20062 24.62426 2.922362 5.828467
4 9 68 80.32104 25.77834 3.126083 6.239688
5 12 61 84.38776 26.34243 3.372802 6.746608
6 15 58 85.41092 25.40750 3.336168 6.680562
7 18 52 85.93614 23.94268 3.320252 6.665683
8 21 54 83.91340 24.47095 3.330075 6.679284
9 24 55 88.50212 25.62301 3.455006 6.926871
10 27 39 87.47051 25.03912 4.009468 8.116744
11 30 30 85.97337 28.02393 5.116447 10.464308
12 33 31 86.03781 31.21563 5.606493 11.449986
13 36 43 91.00977 28.82305 4.395473 8.870424

### Sheet: ST08
Supplemental Table 8: Systolic BP values over time
ADULT
month N sys.mean sd se ci
1 0 826 115.3038 8.900653 0.3096933 0.6078796
2 3 734 125.7363 11.576883 0.4273106 0.8388985
3 6 667 126.7829 12.804747 0.4958018 0.9735228
4 9 626 126.4251 12.660091 0.5059990 0.9936641
5 12 592 125.6900 13.229215 0.5437174 1.0678534
6 15 492 127.0881 13.473144 0.6074162 1.1934558
7 18 439 126.9841 14.140763 0.6749018 1.3264485
8 21 402 126.3976 14.303465 0.7133920 1.4024555
9 24 428 126.5338 13.475430 0.6513595 1.2802699
10 27 274 127.2072 13.196537 0.7972319 1.5695038
11 30 327 126.7870 14.252272 0.7881524 1.5505067
12 33 227 127.6837 13.380682 0.8881071 1.7500294
13 36 294 127.0642 13.862872 0.8084991 1.5912018
PEDIATRIC
month N sys.mean sd se ci
1 0 75 104.7347 8.349924 0.9641662 1.921143
2 3 73 109.5293 9.666720 1.1314040 2.255413
3 6 71 108.4497 10.901857 1.2938124 2.580428
4 9 67 110.4705 11.936844 1.4583177 2.911625
5 12 60 104.4853 9.745447 1.2581318 2.517516
6 15 56 110.7838 12.088469 1.6153897 3.237313
7 18 49 111.1492 11.820127 1.6885896 3.395137
8 21 52 110.7017 10.148214 1.4073041 2.825281
9 24 50 105.6649 11.410619 1.6137052 3.242862
10 27 39 111.3230 13.043873 2.0886914 4.228335
11 30 30 107.7321 10.509810 1.9188201 3.924428
12 33 33 111.2121 10.935871 1.9036908 3.877691
13 36 38 105.0203 10.152335 1.6469263 3.336990

### Sheet: ST09
Supplemental Table 9: Diastolic BP values over time
ADULT
month N dia.mean sd se ci
1 0 826 68.95968 6.178663 0.2149832 0.4219784
2 3 734 80.63040 8.960484 0.3307375 0.6493057
3 6 667 81.02593 9.278984 0.3592837 0.7054652
4 9 626 80.34364 9.682272 0.3869814 0.7599413
5 12 592 80.89678 9.732876 0.4000188 0.7856313
6 15 492 80.90949 9.619223 0.4336681 0.8520742
7 18 439 80.93750 9.702907 0.4630945 0.9101635
8 21 402 81.09191 10.254026 0.5114243 1.0054078
9 24 428 81.67779 10.171238 0.4916454 0.9663462
10 27 274 81.24555 9.608700 0.5804828 1.1427916
11 30 327 80.87690 9.776911 0.5406644 1.0636315
12 33 227 80.60194 9.352723 0.6207621 1.2232217
13 36 294 80.84497 10.297476 0.6005610 1.1819602
PEDIATRIC
month N dia.mean sd se ci
1 0 75 63.03409 4.560893 0.5266465 1.049366
2 3 73 64.40134 6.433938 0.7530355 1.501149
3 6 71 64.67245 7.916019 0.9394586 1.873691
4 9 67 66.68684 8.313552 1.0156621 2.027835
5 12 60 61.70948 7.662252 0.9891925 1.979370
6 15 56 67.00492 7.450118 0.9955639 1.995155
7 18 49 68.71821 8.867105 1.2667293 2.546930
8 21 52 67.47105 7.662958 1.0626611 2.133381
9 24 50 63.60312 9.430637 1.3336934 2.680157
10 27 39 66.98646 8.121944 1.3005519 2.632830
11 30 30 68.11096 10.185070 1.8595308 3.803168
12 33 33 66.50291 8.430312 1.4675290 2.989259
13 36 38 63.81924 7.604363 1.2335905 2.499492
